# Deciphering microbiota of acute upper respiratory infections: a comparative analysis of PCR and mNGS methods for lower respiratory trafficking potential

**DOI:** 10.1101/2023.01.03.22284078

**Authors:** Sadia Almas, Rob E. Carpenter, Anuradha Singh, Chase Rowan, Vaibhav K. Tamrakar, Rahul Sharma

## Abstract

Although it is clinically important for acute respiratory tract (co)infections to have rapid and accurate diagnosis, it is critical that respiratory medicine understand the advantages of current laboratory methods. In this study we tested nasopharyngeal samples (n=29) with a commercially available PCR assay and compared the results with hybridization capture-based mNGS workflow. Detection criteria for positive PCR samples was Ct<35 and for mNGS samples >40% target coverage, median depth of 1X and RPKM>10. A high degree of concordance (98.33% PPA and 100% NPA) was recorded. However, mNGS yielded positive 29 additional microorganisms (23 bacteria, 4 viruses, and 2 fungi) beyond PCR. We then characterize the microorganisms of each method into three phenotypic categories using the IDbyDNA Explify® Platform for consideration of infectivity and trafficking potential to the lower respiratory region. The findings are significant for providing a comprehensive yet clinically relevant microbiology profile of acute upper respiratory infection, especially important in immunocompetent respiratory cases or where traditional syndromic approaches fail to identify pathogenicity. Accordingly, this technology can be used to supplement current syndromic-based tests and data can quickly and effectively be phenotypically characterized for trafficking potential, clinical (co)infection, and comorbid consideration—with promise to reduce morbidity and mortality.

**Highlights:** *What are the main findings?:*

- Although there was a high concordance between methodologies, a hybridization capture-based mNGS workflow was able to detect 29 additional upper respiratory microorganisms versus PCR.
- Identified microorganisms were rapidly characterized into three phenotypic groups for infectivity and trafficking potential.

*What is the implication of the main finding?:*

- A hybridization capture-based mNGS workflow can provide a comprehensive yet clinically relevant microbiology profile of acute upper respiratory infection
- Deciphering upper respiratory microbiota with phenotypic grouping has potential to provide respiratory medicine a tool to better manage immunocompetent and complex respiratory cases.
