## Supplemental Table1 for "Deciphering microbiota of acute upper respiratory infections: a comparative analysis of PCR and mNGS methods for lower respiratory trafficking potential"

### Sheet: S-1 RAW
Sample No	Microorganisms name	Primary samples		qRT-PCR tesing
		RPKM	Coverage	Present in Panel	Result
RP-1	Moraxella catarrhalis			Present	Positive
	Dolosigranulum pigrum	93.8041	0.888451	Absent
	Pseudomonas stutzeri	271.584	0.74206	Absent
	Corynebacterium pseudodiphtheriticum	239.752	0.983266	Absent
RP-2	Dolosigranulum pigrum	18.7691	0.543042	Absent
	Haemophilus influenzae	353.676	0.87605	Present	Positive
	Pseudomonas aeruginosa	317.325	0.969377	Absent
RP-3	Staphylococcus aureus	218.548	0.99909	Present	Positive
	Dolosigranulum pigrum	272.894	0.89132	Absent
	Moraxella catarrhalis	176.327	0.995741	Present	Positive
	Alternaria alternata	1471.81	0.812876	Absent
	Fusarium proliferatum	7720.14	0.991756	Absent
RP-4	Moraxella catarrhalis	39.6257	0.795848	Present	Positive
	Dolosigranulum pigrum	11.0745	0.420939	Absent
	Human metapneumovirus	26.6006	0.675094	Present	Positive
	Haemophilus influenzae	45.6641	0.607056	Present	Positive
RP-5	Human rhinovirus A	648.056	1	Present	Positive
	Pseudomonas aeruginosa	1410.12	1	Absent
	Ochrobactrum anthropi	1197.3	0.999894	Absent
	Corynebacterium propinquum	76.4657	0.979345	Absent
	Corynebacterium pseudodiphtheriticum	55.0586	0.916532	Absent
	Dolosigranulum pigrum	30.8075	0.862805	Absent
RP-6	Ochrobactrum anthropi	1562.11	1	Absent
	Moraxella catarrhalis	800.161	0.999733	Present	Positive
	Dolosigranulum pigrum	8.44197	0.436895	Absent
RP-7	Influenza A virus (H3N2)	1544.15	0.999925	Present	Positive
RP-8	Human parainfluenza virus 2	15.5369	0.290804	Present	Positive
	Human coronavirus OC43	3578.33	1	Present	Positive
	Influenza A virus (H1N1)	54.9337	0.81552	Present	Positive
RP-9	Pseudomonas aeruginosa	812.992	1	Absent
	Haemophilus influenzae	20.0559	0.724235	Present	Positive
	Alternaria alternata	26.161	0.709003	Absent
RP-10	Human metapneumovirus	54.9148	0.98097	Present	Positive
	Pseudomonas aeruginosa	908.302	1	Absent
RP-11	Corynebacterium pseudodiphtheriticum	204.136	0.873992	Absent
	Corynebacterium propinquum	239.793	0.816022	Absent
	Ochrobactrum anthropi	88.007	0.994891	Absent
	Dolosigranulum pigrum	448.158	0.999283	Absent
	Influenza A virus (H3N2)	342.683	0.999477	Present	Positive
	Moraxella catarrhalis	14.6975	0.965664	Present	Positive
RP-12	Corynebacterium propinquum	27.3734	0.670699	Absent
	Human parainfluenza virus 3	710.616	1	Present	Positive
	Pseudomonas aeruginosa	179.977	0.967865	Absent
	Human coronavirus OC43	125.25	1	Present	Positive
	Dolosigranulum pigrum	25.0016	0.698171	Absent
RP-13	Human coronavirus OC43	131.094	0.967693	Present	Positive
	Influenza A virus (H3N2)	101.411	0.967364	Present	Positive
	Stenotrophomonas maltophilia	121.175	0.958216	Absent
	Haemophilus influenzae	388.845	0.982453	Present	Positive
	Dolosigranulum pigrum	2767.14	0.976686	Absent
	Moraxella catarrhalis	441.707	0.992268	Present	Positive
	Streptococcus pneumoniae	72.9448	0.922381	Present	Positive
	Corynebacterium pseudodiphtheriticum	40.1708	0.739919	Absent
RP-14	Stenotrophomonas maltophilia	3015.5	0.995613	Absent
	Influenza A virus (H3N2)	38.1639	0.851902	Present	Positive
	Pseudomonas aeruginosa	835.596	0.998688	Absent
	Human metapneumovirus	712.722	0.982081	Present	Positive
RP-15	Streptococcus pneumoniae	119.46	0.968263	Present	Positive
	Staphylococcus aureus	14.835	0.6834	Present	Positive
RP-16	Actinomyces graevenitzii	96.7418	0.814634	Absent
	Stenotrophomonas maltophilia	1316.05	0.984018	Absent
	Respiratory syncytial virus B	1099.25	0.991317	Present	Positive
RP-17	Human rhinovirus A	1052.21	1	Present	Positive
	Streptococcus pneumoniae	389.721	1	Present	Positive
RP-18	Human rhinovirus A	3288.84	0.998747	Present	Positive
RP-19	Cytomegalovirus (CMV)	49.9763	0.923549	Absent
	Fusobacterium necrophorum	216.727	0.979691	Absent
	Human parainfluenza virus 1	23.5854	0.708381	Present	Positive
	Moraxella catarrhalis	417.723	0.997471	Present	Positive
	SARS-CoV-2 (2019-nCoV)	12.972	0.51838	Absent
	Dolosigranulum pigrum	20.9656	0.694225	Absent
	Haemophilus influenzae	10523.2	0.988986	Present	Positive
	Streptococcus pneumoniae	6671.35	1	Present	Positive
	Kingella kingae	21.8081	0.70471	Absent
RP-20	Coxsackievirus A	1684.86	0.997258	Absent
	Haemophilus influenzae	164.699	0.898242	Present	Positive
	Moraxella catarrhalis	9.06291	0.563215	Present	Positive
	Neisseria lactamica	356.501	0.937292	Absent
	Capnocytophaga leadbetteri	46.4075	0.872622	Absent
	Campylobacter concisus	12.1859	0.639179	Absent
	Rothia mucilaginosa	818.57	1	Absent
	Actinomyces graevenitzii	28.3924	0.857385	Absent
	Prevotella melaninogenica	632.132	0.981007	Absent
	Streptococcus mitis	62.9116	0.874127	Absent
	Gemella haemolysans	59.6578	0.899253	Absent
RP-21	Human parainfluenza 4 virus	1086.75	0.99369	Present	Positive
	Staphylococcus aureus	359.646	0.775495	Present	Positive
RP-22	Respiratory syncytial virus B	15283	0.999097	Present	Positive
	Moraxella catarrhalis	179.006	0.943165	Present	Positive
	Haemophilus influenzae	2536.79	0.88893	Present	Positive
	Staphylococcus aureus	53.5796	0.638287	Present	Positive
	Streptococcus pneumoniae	2114.8	0.993924	Present	Positive
	Dolosigranulum pigrum	323.996	0.78802	Absent
RP-23	Dolosigranulum pigrum	324.406	0.696486	Absent
	Streptococcus pneumoniae	281.746	0.861278	Present	Positive
	Human parainfluenza virus 1	1748.27	0.949735	Present	Positive
	Moraxella catarrhalis	511.323	0.898057	Present	Positive
RP-24	Human rhinovirus A	167.16	0.952239	Present	Positive
	Haemophilus influenzae	107.87	0.573642	Present	Positive
	Moraxella catarrhalis	61.5021	0.597418	Present	Positive
	Streptococcus pneumoniae	46.4779	0.449089	Present	Positive
RP-25	Staphylococcus aureus	48.8198	0.589754	Present	Positive
RP-26	Moraxella catarrhalis	7009.29	1	Present	Positive
	Salmonella enterica	239.805	0.368259	Absent
RP-27	Streptococcus intermedius	5.16173	0.485001	Absent
	Stenotrophomonas maltophilia	28.115	0.66329	Absent
	Streptococcus mitis	23.7464	0.706367	Absent
	Campylobacter concisus	6.87829	0.54559	Absent
	Veillonella parvula	108.546	0.777697	Absent
	Prevotella melaninogenica	136.651	0.897328	Absent
	Rothia mucilaginosa	296.811	0.988883	Absent
RP-28	Stenotrophomonas maltophilia	1380.12	0.965319	Absent
	Respiratory syncytial virus B	1084.42	0.993323	Present	Positive
RP-29	Achromobacter xylosoxidans	68.0173	0.863464	Absent
	Rothia mucilaginosa	624.612	0.983936	Absent
	Capnocytophaga leadbetteri	11.5579	0.653715	Absent
	Veillonella parvula	51.3155	0.647497	Absent
	Neisseria flavescens	10.0561	0.246625	Absent
	Haemophilus influenzae	99.6907	0.649925	Present	Positive
	Stenotrophomonas maltophilia	83.0113	0.653613	Absent
	Cytomegalovirus (CMV)	94.7438	0.972082	Absent
	Haemophilus haemolyticus	116.811	0.780507	Absent
	Streptococcus pneumoniae	612.295	0.969009	Present	Positive
	Prevotella melaninogenica	7.73219	0.601004	Absent
	Moraxella catarrhalis	58.5479	0.988816	Present	Positive
	Gemella haemolysans	344.41	0.983799	Absent
	Streptococcus mitis	1055.56	0.936726	Absent
	Enterovirus D68	15.0998	0.757865	Present	Positive
	Actinomyces naeslundii	8.03813	0.663283	Absent
	Haemophilus parainfluenzae	111.947	0.770081	Absent
	Streptococcus pneumoniae	81.0854	0.944404	Present	Positive

### Sheet: S-1 Targets
Fast Track Diagnostic® (FTD) Respiratory Pathogens 33 (RUO) kit				Illumina®/IDbyDNA Respiratory Pathogen ID/AMR Panel (RPIP)
SrNo	Microorganism	Organism type		SrNo	Microorganism	Organism type
1	Bordetella	Bacteria		1	Achromobacter denitrificans	bacterial
2	Chlamydophila pneumoniae	Bacteria		2	Achromobacter xylosoxidans	bacterial
3	Haemophilus influenzae	Bacteria		3	Acinetobacter baumannii	bacterial
4	Haemophilus influenzae B	Bacteria		4	Acinetobacter lwoffii	bacterial
5	Klebsiella pneumoniae	Bacteria		5	Acinetobacter nosocomialis	bacterial
6	Legionella	Bacteria		6	Acinetobacter pittii	bacterial
7	Moraxella catarrhalis	Bacteria		7	Actinomyces graevenitzii	bacterial
8	Mycoplasma pneumoniae	Bacteria		8	Actinomyces israelii	bacterial
9	Salmonella spp.	Bacteria		9	Actinomyces meyeri	bacterial
10	Staphylococcus aureus	Bacteria		10	Actinomyces naeslundii	bacterial
11	Streptococcus pneumoniae	Bacteria		11	Actinomyces odontolyticus	bacterial
12	Streptococcus agalactiae (GBS)	Bacteria		12	Aeromonas caviae	bacterial
13	Streptococcus pyogenes (GAS)	Bacteria		13	Aeromonas hydrophila	bacterial
14	Pneumocystis jirovecii	Fungus		14	Aeromonas sobria	bacterial
15	Enterovirus	Virus		15	Aeromonas veronii	bacterial
16	Human adenovirus	Virus		16	Aggregatibacter actinomycetemcomitans	bacterial
17	Human bocavirus	Virus		17	Aggregatibacter aphrophilus	bacterial
18	Human coronavirus 229E	Virus		18	Arcanobacterium haemolyticum	bacterial
19	Human coronavirus HKU1	Virus		19	Bacillus anthracis	bacterial
20	Human coronavirus NL63	Virus		20	Bacillus cereus	bacterial
21	Human coronavirus OC43	Virus		21	Bacillus thuringiensis	bacterial
22	Human metapneumovirus	Virus		22	Bacteroides fragilis	bacterial
23	Human parainfluenza virus 1	Virus		23	Bartonella henselae	bacterial
24	Human parainfluenza virus 2	Virus		24	Bartonella quintana	bacterial
25	Human parainfluenza virus 3	Virus		25	Bordetella bronchiseptica	bacterial
26	Human parainfluenza virus 4	Virus		26	Bordetella hinzii	bacterial
27	Human parechovirus	Virus		27	Bordetella holmesii	bacterial
28	Human rhinovirus A	Virus		28	Bordetella parapertussis	bacterial
29	Influenza A virus (H1N1) swl	Virus		29	Bordetella pertussis	bacterial
30	Influenza A virus (H3N2)	Virus		30	Bordetella petrii	bacterial
31	Influenza B virus	Virus		31	Brucella abortus	bacterial
32	Influenza C virus	Virus		32	Brucella canis	bacterial
33	Respiratory syncytial virus B	Virus		33	Brucella melitensis	bacterial
				34	Brucella suis	bacterial
				35	Burkholderia cepacia complex	bacterial
				36	Burkholderia gladioli	bacterial
				37	Burkholderia glumae	bacterial
				38	Burkholderia mallei	bacterial
				39	Burkholderia pseudomallei	bacterial
				40	Burkholderia thailandensis	bacterial
				41	Campylobacter concisus	bacterial
				42	Capnocytophaga gingivalis	bacterial
				43	Capnocytophaga leadbetteri	bacterial
				44	Capnocytophaga sputigena	bacterial
				45	Cardiobacterium hominis	bacterial
				46	Cardiobacterium valvarum	bacterial
				47	Chlamydia pneumoniae	bacterial
				48	Chlamydia psittaci	bacterial
				49	Chlamydia trachomatis	bacterial
				50	Chromobacterium violaceum	bacterial
				51	Citrobacter freundii	bacterial
				52	Citrobacter koseri	bacterial
				53	Corynebacterium diphtheriae	bacterial
				54	Corynebacterium jeikeium	bacterial
				55	Corynebacterium propinquum	bacterial
				56	Corynebacterium pseudodiphtheriticum	bacterial
				57	Corynebacterium pseudotuberculosis	bacterial
				58	Corynebacterium striatum	bacterial
				59	Corynebacterium ulcerans	bacterial
				60	Coxiella burnetii	bacterial
				61	Cronobacter sakazakii	bacterial
				62	Delftia acidovorans	bacterial
				63	Dialister pneumosintes	bacterial
				64	Dolosigranulum pigrum	bacterial
				65	Eikenella corrodens	bacterial
				66	Elizabethkingia anophelis	bacterial
				67	Elizabethkingia meningoseptica	bacterial
				68	Enterobacter cloacae complex	bacterial
				69	Enterococcus faecalis	bacterial
				70	Enterococcus faecium	bacterial
				71	Escherichia coli	bacterial
				72	Eubacterium brachy	bacterial
				73	Eubacterium limosum	bacterial
				74	Eubacterium nodatum	bacterial
				75	Finegoldia magna	bacterial
				76	Francisella tularensis	bacterial
				77	Fusobacterium necrophorum	bacterial
				78	Fusobacterium nucleatum	bacterial
				79	Gemella haemolysans	bacterial
				80	Gemella morbillorum	bacterial
				81	Gordonia araii	bacterial
				82	Gordonia bronchialis	bacterial
				83	Haemophilus haemolyticus	bacterial
				84	Haemophilus influenzae	bacterial
				85	Haemophilus parahaemolyticus	bacterial
				86	Haemophilus parainfluenzae	bacterial
				87	Haemophilus pittmaniae	bacterial
				88	Hafnia alvei	bacterial
				89	Kingella kingae	bacterial
				90	Klebsiella aerogenes (Enterobacter aerogenes)	bacterial
				91	Klebsiella oxytoca	bacterial
				92	Klebsiella pneumoniae	bacterial
				93	Klebsiella quasipneumoniae	bacterial
				94	Klebsiella variicola	bacterial
				95	Kytococcus sedentarius	bacterial
				96	Leclercia adecarboxylata	bacterial
				97	Legionella anisa	bacterial
				98	Legionella feeleii	bacterial
				99	Legionella longbeachae	bacterial
				100	Legionella maceachernii	bacterial
				101	Legionella pneumophila	bacterial
				102	Legionella wadsworthii	bacterial
				103	Leptospira interrogans	bacterial
				104	Leptotrichia buccalis	bacterial
				105	Listeria monocytogenes	bacterial
				106	Moraxella catarrhalis	bacterial
				107	Moraxella osloensis	bacterial
				108	Morganella morganii	bacterial
				109	Mycobacterium avium complex	bacterial
				110	Mycobacterium fortuitum	bacterial
				111	Mycobacterium gordonae	bacterial
				112	Mycobacterium kansasii	bacterial
				113	Mycobacterium malmoense	bacterial
				114	Mycobacterium parascrofulaceum	bacterial
				115	Mycobacterium scrofulaceum	bacterial
				116	Mycobacterium szulgai	bacterial
				117	Mycobacterium tuberculosis	bacterial
				118	Mycobacterium xenopi	bacterial
				119	Mycobacteroides abscessus (Mycobacterium abscessus)	bacterial
				120	Mycobacteroides chelonae (Mycobacterium chelonae)
				121	Mycobacteroides immunogenum (Mycobacterium immunogenum)	bacterial
				122	Mycoplasma pneumoniae	bacterial
				123	Neisseria flavescens	bacterial
				124	Neisseria lactamica	bacterial
				125	Neisseria meningitidis	bacterial
				126	Neisseria mucosa	bacterial
				127	Nocardia abscessus	bacterial
				128	Nocardia arthritidis	bacterial
				129	Nocardia beijingensis	bacterial
				130	Nocardia brasiliensis	bacterial
				131	Nocardia cyriacigeorgica	bacterial
				132	Nocardia farcinica	bacterial
				133	Nocardia nova	bacterial
				134	Nocardia otitidiscaviarum	bacterial
				135	Nocardia transvalensis	bacterial
				136	Nocardia veterana	bacterial
				137	Ochrobactrum anthropi	bacterial
				138	Orientia tsutsugamushi	bacterial
				139	Pandoraea pulmonicola	bacterial
				140	Pantoea agglomerans	bacterial
				141	Parvimonas micra	bacterial
				142	Pasteurella multocida	bacterial
				143	Pediococcus acidilactici	bacterial
				144	Peptostreptococcus anaerobius	bacterial
				145	Prevotella buccae	bacterial
				146	Prevotella intermedia	bacterial
				147	Prevotella melaninogenica	bacterial
				148	Prevotella pleuritidis	bacterial
				149	Proteus mirabilis	bacterial
				150	Proteus penneri	bacterial
				151	Proteus vulgaris	bacterial
				152	Providencia stuartii	bacterial
				153	Pseudomonas aeruginosa	bacterial
				154	Pseudomonas fluorescens	bacterial
				155	Pseudomonas stutzeri	bacterial
				156	Ralstonia pickettii	bacterial
				157	Raoultella ornithinolytica	bacterial
				158	Raoultella planticola	bacterial
				159	Rhodococcus hoagii	bacterial
				160	Rickettsia rickettsii	bacterial
				161	Rothia mucilaginosa	bacterial
				162	Salmonella enterica	bacterial
				163	Serratia marcescens	bacterial
				164	Shewanella putrefaciens	bacterial
				165	Slackia exigua	bacterial
				166	Sphingomonas paucimobilis	bacterial
				167	Staphylococcus aureus	bacterial
				168	Stenotrophomonas maltophilia	bacterial
				169	Streptococcus agalactiae	bacterial
				170	Streptococcus anginosus	bacterial
				171	Streptococcus constellatus	bacterial
				172	Streptococcus dysgalactiae	bacterial
				173	Streptococcus intermedius	bacterial
				174	Streptococcus mitis	bacterial
				175	Streptococcus pneumoniae	bacterial
				176	Streptococcus pyogenes	bacterial
				177	Tatlockia micdadei (Legionella micdadei)	bacterial
				178	Treponema denticola	bacterial
				179	Tropheryma whipplei	bacterial
				180	Tsukamurella pulmonis	bacterial
				181	Tsukamurella tyrosinosolvens	bacterial
				182	Ureaplasma parvum	bacterial
				183	Ureaplasma urealyticum	bacterial
				184	Veilonella parvula	bacterial
				185	Williamsia muralis	bacterial
				186	Yersinia enterocolitica	bacterial
				187	Yersinia pestis	bacterial
				Sr	Organims	Class
				1	Alternaria alternata	fungal
				2	Alternaria infectoria	fungal
				3	Apophysomyces elegans	fungal
				4	Aspergillus flavus	fungal
				5	Aspergillus fumigatus	fungal
				6	Aspergillus nidulans	fungal
				7	Aspergillus niger	fungal
				8	Aspergillus terreus	fungal
				9	Aspergillus versicolor	fungal
				10	Blastomyces dermatitidis	fungal
				11	Candida auris	fungal
				12	Cladophialophora bantiana	fungal
				13	Coccidioides immitis	fungal
				14	Coccidioides posadasii	fungal
				15	Cryptococcus gattii	fungal
				16	Cryptococcus neoformans	fungal
				17	Cunninghamella bertholletiae	fungal
				18	Curvularia geniculata	fungal
				19	Curvularia lunata	fungal
				20	Exophiala dermatitidis	fungal
				21	Fusarium oxysporum	fungal
				22	Fusarium proliferatum	fungal
				23	Fusarium solani	fungal
				24	Fusarium verticillioides	fungal
				25	Histoplasma capsulatum	fungal
				26	Lichtheimia corymbifera	fungal
				27	Lichtheimia ramosa	fungal
				28	Lomentospora prolificans (Scedosporium prolificans)	fungal
				29	Microascus cinereus (Scopulariopsis cinereus)	fungal
				30	Microascus cirrosus (Scopulariopsis paisii)	fungal
				31	Microasucus paisii (Scopulariopsis brumptii)	fungal
				32	Mucor circinelloides	fungal
				33	Mucor indicus	fungal
				34	Mucor racemosus	fungal
				35	Paecilomyces variotii	fungal
				36	Paracoccidioides brasiliensis	fungal
				37	Pneumocystis jirovecii	fungal
				38	Purpureocillium lilacinum	fungal
				39	Rasamsonia aegroticola	fungal
				40	Rasamsonia argillacea	fungal
				41	Rhizomucor pusillus	fungal
				42	Rhizopus azygosporus	fungal
				43	Rhizopus microsporus	fungal
				44	Rhizopus oryzae	fungal
				45	Saksenaea vasiformis	fungal
				46	Sarocladium kiliense (Acremonium kiliense)	fungal
				47	Scedosporium apiospermum	fungal
				48	Schizophyllum commune	fungal
				49	Scopulariopsis brevicaulis	fungal
				50	Sporothrix schenckii	fungal
				51	Syncephalastrum racemosum	fungal
				52	Talaromyces marneffei	fungal
				53	Trichosporon asahii	fungal
				1	Coxsackievirus A	viral
				2	Coxsackievirus B	viral
				3	Cytomegalovirus (CMV)	viral
				4	EBV	viral
				5	Enterovirus A71	viral
				6	Enterovirus D68	viral
				7	Herpes simplex virus 1 (HSV-1)	viral
				8	HHV6	viral
				9	Human adenovirus B	viral
				10	Human adenovirus C	viral
				11	Human adenovirus E	viral
				12	Human bocavirus 1	viral
				13	Human Coronavirus 229E	viral
				14	Human Coronavirus HKU1	viral
				15	Human Coronavirus NL63	viral
				16	Human Coronavirus OC43	viral
				17	Human metapneumovirus	viral
				18	Human parainfluenza virus 1	viral
				19	Human parainfluenza virus 2	viral
				20	Human parainfluenza virus 3	viral
				21	Human parainfluenza virus 4	viral
				22	Human parechovirus	viral
				23	Influenza A virus (H1N1)	viral
				24	Influenza A virus (H3N2)	viral
				25	Influenza A virus (H5N1)	viral
				26	Influenza A virus (H7N9)	viral
				27	Influenza A virus (H9N2)	viral
				28	Influenza B virus	viral
				29	Influenza C virus	viral
				30	Measles Virus	viral
				31	MERS coronavirus (MERS-CoV)	viral
				32	Mumps virus	viral
				33	Parvovirus B19	viral
				34	Respiratory Syncytial Virus A	viral
				35	Respiratory Syncytial Virus B	viral
				36	Rhinovirus A	viral
				37	Rhinovirus B	viral
				38	Rhinovirus C	viral
				39	Rubella virus	viral
				40	SARS coronavirus	viral
				41	SARS-CoV-2 (2019-nCoV)	viral
				42	Varicella-zoster virus (HHV-3)	viral
